# Machine Learning for Predicting and Maximizing the Response of Breast Cancer Patients to Neoadjuvant Therapy

**DOI:** 10.1101/2025.10.11.25337587

**Authors:** Janie Y. Cai, Zhibin Chen

**Affiliations:** Miami Palmetto Senior High School, Miami, FL; Department of Microbiology and Immunology, Sylvester Comprehensive Cancer Center, University of Miami Miller School of Medicine, Miami, FL

## Abstract

**Purpose:** Neoadjuvant therapy (NAT) is an established treatment for certain high-risk, locally advanced, or unresectable breast cancers, often facilitating breast-conserving surgery. Recent studies show that achieving pathologic complete response (pCR) after NAT correlates with higher event-free survival rates. Thus, accurate prediction of pCR is essential for personalizing breast cancer (BC) treatment to minimize side effects and improve effectiveness.

**Methods:** We used a machine learning model named XGBoost to predict pCR in BC patients. The classifier was trained on the expression values of 4,000 genes to predict pCR in ten arms of the I-SPY2 clinical trial. Based on these predictions, we developed a strategy to maximize pCR likelihood and identified influential genes using the importance scores from the model.

**Results:** XGBoost models for three arms, Pembrolizumab, ABT 888 plus carboplatin, and T-DM1 plus pertuzumab, achieved the highest prediction accuracies with areas under the receiver operation characteristic curve (AUCs) of 0.814, 0.792, and 0.788, respectively. If treatment assignments followed the XGBoost predictions, pCR rates for nine out of ten I-SPY2 arms could increase significantly, by 9.9% to 29.1% compared to trial results. Key genes associated with pCR were identified for each arm. The expression levels of some genes, including lower expression of ABDH1, AMZ1, BAIAP3 and SYTL4 and higher expression of DENND1C, HMGB3, HMMR, PLEKHF1 and RASEF, were associated with pCR in multiple arms.

**Conclusion:** The machine learning models developed in this study provide accurate pCR predictions, improve pCR rates, and may find clinical applications to enhance the treatment for BC patients.
