## Supplemental file 1 for "Machine Learning for Predicting and Maximizing the Response of Breast Cancer Patients to Neoadjuvant Therapy"

### Sheet: Top100 genes
Top 100 genes associated with pCR in 10 I-SPY2 arms
Ctr	AMG386	N	Ganitumab	MK2206	Ganetespib	VC	Pembro	TDM1/P	Pertuzumab
SLC52A1	PNPLA4	KLHL35	KITLG	SLC35F3	CPE	NASP	CA12	NANOS1	SOX11
ARMCX2	HLA-DPA1	WNT3	PBX4	PDE9A	PFKP	NME3	LMO4	ERBB2	HMMR
NAT8L	DENND1C	GCNT1	PLEKHO1	GSDMD	CSF3R	NUPR1	GPRC5C	PKDCC	BAIAP3
CHDH	SH2B2	COL18A1	GLIS2	DENND1C	GZMM	LAMB1	RGS22	SLC16A14	GOLT1A
HIST1H3B	TWIST2	S100A13	FAM72D	SLC26A4	SLC26A4	FCRLB	CHST15	LAMB1	TWIST2
IFI30	C20orf85	SYTL4	LAMB1	DANCR	FCRLB	STRA13	CYBA	NUPR1	PKDCC
C20orf96	COL18A1	GALE	IGF1	CRB3	AMZ1	PKDCC	PTPN13	STRA13	MTFR2
CRIPAK	PCDHB8	CELSR1	IGSF6	PLEKHF1	MTFR2	C20orf85	CDH15	FCRLB	SLC26A4
TMEM76	CTSC	ARMCX1	PLEKHF1	SLC16A14	RRBP1	DENND1C	DUSP1	UBE2T	LAMB1
UBE2T	PLS1	IGSF6	HIST1H2BD	BAIAP3	HIST1H3B	PLEKHF1	FAM72D	METTL7A	STRA13
DLX2	AMZ1	UBE2T	MATN2	MTFR2	AGPAT6	HIST1H2BD	SPC25	PLEKHF1	ABHD2
GOLT1A	HOXB9	ARHGEF26	PDK1	APOBR	HAGHL	BAIAP3	GSDMD	SORCS1	C20orf85
PCTP	LST1	HOXB9	SH2B2	C20orf85	SH2B2	SLC16A14	GATA2	BAIAP3	NUPR1
BAIAP3	CDH15	IL10RA	HIST1H3B	PKDCC	IL10RA	METTL7A	MTFR2	C20orf85	MYBPH
HMMR	LAMB1	EFNA1	FOLR2	FCRLB	NUPR1	GOLT1A	PLEKHO1	FOLR2	APOBR
PDK1	PLEKHF1	ESRP2	BDH1	MYBPH	ADAMTS1	RASEF	PDE9A	ABHD2	FCRLB
ABHD2	GINS4	LST1	AGPAT6	HIST1H2BD	DANCR	NDUFC2	AMZ1	DENND1C	SLC16A14
AGPAT6	GABRB3	PDK1	CTSC	TWIST2	GALE	TWIST2	ABHD2	GOLT1A	UBE2T
DANCR	ARMCX1	CERS2	HMMR	NUPR1	FBXL13	HMMR	OLR1	HIST1H2BD	HIST1H2BD
STAP2	OLR1	CRB3	DENND1C	LAMB1	LAX1	MYBPH	BAIAP3	RASEF	PLEKHF1
METTL7A	STRA13	LFNG	RASEF	STRA13	PKDCC	UBE2T	KCNQ1	TWIST2	PDK1
SLC16A14	RPH3AL	OLR1	GINS4	GOLT1A	BAIAP3	MTFR2	C17orf89	PDK1	GSDMD
FAM110A	INPP5D	SH2B2	DCLK1	DHX58	STRA13	FOLR2	INPP5D	HMMR	CRB3
CLEC18B	GOLT1A	GAS5	FCRLB	FGF2	GOLT1A	SLC26A4	LAPTM5	SYTL4	NDUFC2
FCRLB	LFNG	RPH3AL	PKDCC	HMMR	MATN2	CRB3	BTLA	MYBPH	METTL7A
SYTL4	PKDCC	MTSS1	UBE2T	RASEF	LST1	PDE9A	METTL7A	MTFR2	PDE9A
HIST1H2BD	NUPR1	AMZ1	SLC25A22	EMX1	CRB3	APOBR	HMMR	FAM110A	FGF2
MYBPH	ESRP2	CDH15	AMZ1	GATA2	PRSS1	FGF2	PKDCC	SLC26A4	C19orf57
CRB3	SLC16A14	RASEF	STRA13	C19orf57	LAMB1	DHX58	UBE2T	SCGB2A2	FOLR2
STRA13	PAQR4	GOLT1A	SLC15A3	PDLIM4	C20orf85	DANCR	SLC16A14	HMGB3	DANCR
NUPR1	MYBPH	STAP2	ARMCX1	UBE2T	CELSR1	C19orf57	PLEKHF1	APOBR	DENND1C
C12orf75	CELSR1	CD320	ABHD2	COL22A1	DCLK1	ZNF732	STRA13	OLR1	ZNF732
SLITRK5	HIST1H2BD	HMGB3	HAGHL	FOLR2	ANKRD37	GSDMD	FCRLB	CHAF1B	CSTB
DENND1C	BAIAP3	FAM110A	RPH3AL	CHAF1B	SORCS1	ABHD2	DENND1C	IGSF6	SORCS1
PLEKHF1	FBXL13	FBXL13	TWIST2	METTL7A	BDH1	SORCS1	HIST1H2BD	GSDMD	DHX58
AMZ1	GALE	MYBPH	HOXB9	SORCS1	CDH15	CLEC18B	RASEF	AK4	ADAMTS1
PKDCC	HMMR	CHST4	SYTL4	ABCA6	TWIST2	CHAF1B	LAMB1	TP53INP1	CHST4
FOXG1	IL10RA	FOLR2	SLC16A14	ZNF732	HIST1H2BD	PDK1	HEBP2	COL22A1	RASEF
C20orf85	LAX1	PKDCC	FAM110A	PLS1	PDK1	PLS1	NUPR1	ESRP2	HMGB3
LAMB1	ARHGEF26	SORCS1	BAIAP3	CSF3R	SYTL4	CSF3R	APOBR	ABCA6	FAM72D
MTFR2	SLC25A22	ANKRD37	LFNG	HAGHL	CTSC	FAM72D	FOLR2	COL18A1	CSF3R
LIPG	HAGHL	PRSS1	NDUFC2	FAM72D	MYBPH	SYTL4	GOLT1A	GATA2	SLC15A3
RASEF	CLEC18B	KCNMB4	ARHGEF26	TUBA4A	IGF1	ABCA6	TWIST2	LRRC34	GZMM
SH2B2	HIST1H3B	ABHD2	HMGB3	ABHD2	PDE9A	PCDHB8	CRB3	EMX1	CHAF1B
TUBA4A	FCRLB	C20orf96	C20orf85	PDK1	GSDMD	TP53INP1	C20orf85	PPP1R14A	SYTL4
EFNA1	EFNA1	HOXB4	PRSS1	SH2B2	DHX58	TUBA4A	MYBPH	CLEC18B	COL22A1
SLC26A4	BDH1	METTL7A	BTLA	PCDHB8	IGSF6	PTPN13	SORCS1	TMEM52	ECHDC3
HOXB9	ECHDC3	TWIST2	EFNA1	COL18A1	SLC16A14	GATA2	S100A13	AMZ1	TUBA4A
GSDMD	DCLK1	DENND1C	NUPR1	CLEC18B	ECHDC3	LRRC34	SLC26A4	ARMC3	FAM110A
CSTB	AGPAT6	PIEZO1	ESRP2	ECHDC3	APOBR	COL22A1	MKX	GSPT2	PTPN13
C19orf57	PRSS1	H2AFJ	SORCS1	GZMM	FGF2	COL18A1	FGF2	PLSCR4	TMEM52
TWIST2	IGF1	SERPINB2	GALE	SLC15A3	ARHGEF26	SLC15A3	DHX58	EFNA1	TP53INP1
DHX58	MTFR2	HIST1H3B	LST1	PTPN13	RPH3AL	TMEM52	PDK1	RHOBTB3	PLS1
MTSS1	MATN2	HMMR	PAQR4	FAM110A	C19orf57	EMX1	ZNF732	PTPN13	ABCA6
HSD17B6	PDE9A	MKX	METTL7A	HMGB3	HOXB9	FAM110A	SYTL4	CD37	GATA2
NCEH1	RASEF	PTPN13	ECHDC3	SYTL4	DENND1C	AK4	DANCR	LFNG	SH2B2
CELSR1	CRB3	LAMB1	CDH15	RPH3AL	LAPTM5	GZMM	ADAMTS1	FAM72D	LRRC34
SORCS1	ANKRD37	SPC25	LAX1	IGSF6	HMMR	PLSCR4	HMGB3	PCDHB8	HAGHL
IGSF6	FOLR2	LIPG	MTFR2	LAX1	FAM110A	SH2B2	EMILIN1	PRSS1	AK4
FOLR2	APOBR	ADAMTS1	MYBPH	LST1	ESRP2	CD37	C19orf57	GZMM	CLEC18B
HHAT	SLC26A4	NUPR1	CRB3	ESRP2	HMGB3	IGSF6	RSPO3	ARMCX1	PLSCR4
HMGB3	METTL7A	DNAH5	IL10RA	IL10RA	OLR1	HMGB3	FAM110A	TGFB1I1	PCDHB8
PAQR4	DANCR	PDE9A	ATP8A1	MATN2	RASEF	CHST4	MTSS1	SLC15A3	COL18A1
FGF2	UBE2T	ATP8A1	GOLT1A	DCLK1	PLEKHF1	ECHDC3	ARHGEF26	CRB3	IGSF6
CDH15	FGF2	HIST1H2BD	GZMM	ARMCX1	METTL7A	SCGB2A2	FAM92A1	ECHDC3	EMX1
GAS5	IGSF6	PLEKHF1	APOBR	ANKRD37	ZNF732	HAGHL	ESRP2	SH2B2	EFNA1
GLDN	ZNF732	FCRLB	CD59	IGF1	ARMCX1	CELSR1	CHST4	TUBA4A	AMZ1
APOBR	SORCS1	SLC25A22	GSDMD	ADAMTS1	ABHD2	RPH3AL	GLRA3	RPH3AL	HIST1H3B
CHST4	HMGB3	STRA13	CELSR1	AMZ1	LFNG	ADAMTS1	STAP2	ARHGEF26	PRSS1
NKX2-5	C1orf226	LAPTM5	OLR1	CDH15	EFNA1	PRSS1	NDUFC2	PLS1	LFNG
HIST3H2A	GAS5	MYT1	SLC26A4	GALE	UBE2T	AMZ1	EFNA1	GALE	ESRP2
ESRP2	CHST4	SLC16A14	PDE9A	CELSR1	FOLR2	IL10RA	PRSS1	HIST1H3B	ARHGEF26
FUT5	DHX58	PLEKHN1	DHX58	EFNA1	SLC25A22	GALE	LFNG	CSF3R	ARMCX1
GLIS2	FAM110A	GSDMD	PIEZO1	OLR1	GINS4	HIST1H3B	SGSH	HOXB9	RPH3AL
NDUFC2	SYTL4	GATA2	FBXL13	HOXB9	PAQR4	ARMCX1	CSTB	PDE9A	IL10RA
PLS1	GSDMD	SLITRK5	SPAG4	AGPAT6	HMGN5	ESRP2	ZNF620	CDH15	HOXB9
HEBP2	NDUFC2	GINS4	CCDC125	LFNG	CHST4	CSTB	ZNF843	CTSC	GALE
GALE	EMX1	SLC6A8	C19orf57	ARHGEF26	CD59	EFNA1	ARHGAP22	LST1	OLR1
PDE9A	C19orf57	BAIAP3	ANKRD37	FBXL13	KCNMB4	LFNG	LST1	CELSR1	MATN2
RHOBTB3	ABHD2	CPEB1	MYL7	PRSS1	PCTP	IGF1	HMGN5	ANKRD37	LST1
PP14571	PDK1	LINC00162	FGF2	CTSC	NDUFC2	ARHGEF26	IGSF6	SGSH	LAX1
ARMCX1	GZMM	APOBR	LIPG	HIST1H3B	LIPG	OLR1	HOXB9	HAGHL	DCLK1
LINC00869	KCNQ1	CDC42EP4	ADAMTS1	GINS4	SERPINB2	HOXB9	ARMCX1	ADAMTS1	CDH15
FAM201A	ADAMTS1	MATN2	ZNF732	SLC25A22	PPP1R14A	CTSC	RPH3AL	MATN2	IGF1
IL10RA	MTSS1	MTFR2	GAS5	BDH1	CCDC125	CDH15	HIST1H3B	IL10RA	CELSR1
ECHDC3	SPC25	SLC26A4	LRRC31	PAQR4	GABRB3	LST1	ANO5	NDUFC2	SLC25A22
GINS4	ARHGAP22	TUBA4A	CPEB1	INPP5D	CSTB	MATN2	C12orf75	ZNF732	ANKRD37
LST1	SERPINB2	C20orf85	LHX6	CHST4	SLC25A37	LAX1	FBXL13	C19orf57	BDH1
ANKRD37	CD59	DANCR	TCTEX1D2	NDUFC2	HOXB4	GINS4	CELSR1	SPC25	SGSH
RPH3AL	FAM183B	PDLIM4	S100A13	HILPDA	PIEZO1	ANKRD37	GALE	CSTB	ARHGAP22
REXO1	HOXB4	ECHDC3	LRP4	TMEM40	PTPN13	SLC25A22	ANKRD37	GLRA3	STAP2
CRTAC1	ENPP2	FAM72D	DANCR	C17orf89	ZNF843	TMEM40	SLC25A22	CHST4	PAQR4
PRSS1	CSTB	KRT77	CHST4	B4GALNT4	SLC15A3	PAQR4	HCP5	FBXL13	GINS4
RHOB	ACTR3B	PCTP	MTSS1	CSTB	GAS5	FBXL13	PAQR4	GINS4	CTSC
HMGN5	MNDA	LHX6	MYOZ1	KCNQ1	STAP2	STAP2	GINS4	SLC25A22	FBXL13
FBXL13	CCDC125	ZNF843	C20orf96	PVRL2	C12orf75	MTSS1	CTSC	LAX1	MTSS1
BDH1	FLT3	DLX2	ABCA5	ACTR3B	SLC45A3	BDH1	IGF1	STAP2	CRTAC1
KLRC1	SCRT2	FGF2	FAM201A	ARHGAP22	TUBA4A	ARHGAP22	BDH1	FAM92A1	SCGB2A2
CTSC	SAG	SLC15A3	HMGN5	BTLA	HEBP2	DCLK1	GAS5	MTSS1	KLRC1
HAGHL	LRP6	BDH1	LOC389033	ASPG	MTSS1	AGPAT6	DCLK1	PAQR4	SPC25

### Sheet: Shared genes
This sheet includes 48 genes that are among top 100 genes of all 10 I-SPY2 arms
Gene symbol	Gene name	Function annotation (from the NCBI summary of documented and/or predicted gene functions)	Differential expression in pCR and non-pCR groups across multiple arms
ABHD2	Abhydrolase Domain Containing 2, Acylglycerol Lipase	catalyzes the hydrolysis of endocannabinoid arachidonoylglycerol from the cell membrane	Down in control, amg386, pembro, pertuzumab
AMZ1	Archaelysin Family Metallopeptidase 1	enable metal ion binding activity and metallopeptidase activity	Down in amg386, VC, pembro
ANKRD37	Ankyrin Repeat Domain 37 (aka, Low Density Lipoprotein Receptor-Related Protein Binding Protein)
APOBR	Apolipoprotein B Receptor	a macrophage receptor that binds to the apolipoprotein B48 of dietary triglyceride (TG)-rich lipoproteins
ARMCX1	Armadillo Repeat Containing X-Linked 1 (aka, ARM Protein Lost In Epithelial Cancers On Chromosome X 1)	may play a role in tumor suppression.
BAIAP3	BAI1 Associated Protein 3 (aka, Brain-Specific Angiogenesis Inhibitor I-Associated Protein 3)	interacts with the cytoplasmic region of brain-specific angiogenesis inhibitor 1	Down in control, amg386, Ganetespib, pembro, TDM1/P
C20orf85 (CIMIP1)	Ciliary Microtubule Inner Protein 1
CDH15	Cadherin 15	calcium-dependent intercellular adhesion glycoproteins; essential for the control of morphogenetic processes
CELSR1	Cadherin EGF LAG Seven-Pass G-Type Receptor 1	cell adhesion and receptor-ligand interactions.
CHST4	Carbohydrate Sulfotransferase 4	localized to the Golgi and is involved in the modification of glycan structures on ligands of the lymphocyte homing receptor
CRB3	Crumbs Cell Polarity Complex Component 3	play various roles such as the control of cytokinesis and ciliogenesis or the formation of tight junctions.
DENND1C	DENN Domain Containing 1C	regulates endosomal membrane trafficking and is involved in actin polymerization	Up in amg386, neratinib, pembro
EFNA1	Ephrin A1 (aka, EPH-Related Receptor Tyrosine Kinase Ligand 1)	receptor protein-tyrosine kinases implicated in mediating developmental events
ESRP2	Epithelial Splicing Regulatory Protein 2	an epithelial cell-type-specific splicing regulator
FAM110A	Family With Sequence Similarity 110 Member A	involved in mitotic spindle organization
FBXL13	F-Box And Leucine Rich Repeat Protein 13	interact with SKP1 through the F box, and they interact with ubiquitination targets
FCRLB	Fc Receptor Like B	phagocytosis, antibody-dependent cell cytotoxicity, immediate hypersensitivity, and transcytosis of immunoglobulins
FOLR2	Folate Receptor Beta	delivery of 5-methyltetrahydrofolate to the interior of cells.
GALE	UDP-Galactose-4-Epimerase	epimerization of UDP-glucose to UDP-galactose, and UDP-N-acetylglucosamine to UDP-N-acetylgalactosamine
GINS4	GINS Complex Subunit 4 (	initiation of DNA replication
GOLT1A	Golgi Transport 1A	endoplasmic reticulum to Golgi vesicle-mediated transport
GSDMD	Gasdermin D	regulation of epithelial proliferation
HIST1H2BD (H2BC5)	H2B Clustered Histone 5	encodes a replication-dependent histone that is a member of the histone H2B family
HIST1H3B (H3C2)	H3 Clustered Histone 2	encodes a replication-dependent histone that is a member of the histone H3 family
HMGB3	High Mobility Group Box 3	plays an important role in maintaining stem cell populations, and may be aberrantly expressed in tumor cells.	Up in Ganitumab, VC, TDM1/P, Pertuzumab
HMMR	Hyaluronan Mediated Motility Receptor	involved in cell motility; It is expressed in breast tissue and together with other proteins, it forms a complex with BRCA1 and BRCA2, thus is potentially associated with higher risk of breast cancer.	Up in Ganitumab, TDM1/P, Pertuzumab
HOXB9	Homeobox B9	encodes a protein with a homeobox DNA-binding domain, a sequence-specific transcription factor that is involved in cell proliferation and differentiation.
IGSF6	Immunoglobulin Superfamily Member 6	cell surface receptor signaling pathway and immune response
LAMB1	Laminin Subunit Beta 1	noncollagenous constituent of basement membranes; implicated in a wide variety of biological processes including cell adhesion, differentiation, migration, signaling, neurite outgrowth and metastasis
LST1	Leukocyte Specific Transcript 1	a membrane protein that can inhibit the proliferation of lymphocytes
METTL7A (TMT1A)	Thiol Methyltransferase 1A	enables mRNA m(6)A methyltransferase activity and thiol S-methyltransferase activity
MTFR2	Mitochondrial Fission Regulator 2	aerobic respiration and mitochondrial fission
MYBPH	Myosin Binding Protein H
NUPR1	Nuclear Protein 1, Transcriptional Regulator	enables DNA binding activity and transcription coactivator activity;negative regulation of autophagosome assembly; negative regulation of programmed cell death
PDE9A	Phosphodiesterase 9A	catalyzes the hydrolysis of cAMP and cGMP to their corresponding monophosphates
PDK1	Pyruvate Dehydrogenase Kinase 1	phosphorylation and inactivation of pyruvate dehydrogenase (PDH) which is a mitochondrial multienzyme complex that catalyzes the oxidative decarboxylation of pyruvate
PKDCC	Protein Kinase Domain Containing, Cytoplasmic	enables non-membrane spanning protein tyrosine kinase activity
PLEKHF1	Pleckstrin Homology And FYVE Domain Containing 1	enables phosphatidylinositol-3-phosphate binding activity; involved in endosome organization; positive regulation of autophagy; and protein localization to plasma membrane	UP in Ctr, AMG386, Ganitumab,VC, Pembro
PRSS1	Serine Protease 1	a member of the trypsin family of serine proteases
RASEF	RAS And EF-Hand Domain Containing	a member of the Rab family of GTPases that are involved in regulation of membrane traffic	Up in AMG386, Ganitumab, Ganetespib, VC, Pembro
RPH3AL	Rabphilin 3A Like (Without C2 Domains)	plays a direct regulatory role in calcium-ion-dependent exocytosis
SLC16A14	Solute Carrier Family 16 Member 14 (aka, Monocarboxylic Acid Transporter 14)	enable monocarboxylic acid transmembrane transporter activity
SLC26A4	Solute Carrier Family 26 Member 4 (aka,Sodium-Independent Chloride/Iodide Transporter)
SORCS1	Sortilin Related VPS10 Domain Containing Receptor 1	one family member of vacuolar protein sorting 10 (VPS10) domain-containing receptor proteins
STRA13 (BHLHE40)	Basic Helix-Loop-Helix Family Member E40	circadian rhythm and cell differentiation
SYTL4	Synaptotagmin Like 4	intracellular membrane trafficking, inhibiting dense core vesicle exocytosis	Down in Ctr, AMG386, Neratinib, VC, Pembro
TWIST2	Twist Family BHLH Transcription Factor 2	inhibit osteoblast maturation and maintain cells in a preosteoblast phenotype
UBE2T	Ubiquitin Conjugating Enzyme E2 T	catalyzes the covalent attachment of ubiquitin to protein substrates

### Sheet: Enriched GO terms
Ctr	AMG386	N	Ganitumab	MK2206	Ganetespib	VC	Pembro	TDM1/P	Pertuzumab
GO:0000786: nucleosome	GO:1904707: positive regulation of vascular smooth muscle cell proliferation	GO:0045746: negative regulation of Notch signaling pathway	GO:1904707: positive regulation of vascular smooth muscle cell proliferation	GO:0001886: endothelial cell morphogenesis	GO:1904707: positive regulation of vascular smooth muscle cell proliferation GO:0001886: endothelial cell morphogenesis	GO:0001886: endothelial cell morphogenesis	GO:1904707: positive regulation of vascular smooth muscle cell proliferation	GO:0001886: endothelial cell morphogenesis	GO:0001886	endothelial cell morphogenesis
	GO:0010656: negative regulation of muscle cell apoptotic process	GO:0000902: cell morphogenesis	GO:0150077: regulation of neuroinflammatory response	GO:1904707: positive regulation of vascular smooth muscle cell proliferation	GO:0150077: regulation of neuroinflammatory response	GO:1904707: positive regulation of vascular smooth muscle cell proliferation	GO:0050869: negative regulation of B cell activation	GO:0006334: nucleosome assembly	GO:0050679	positive regulation of epithelial cell proliferation
	GO:0050869: negative regulation of B cell activation	GO:0000786: nucleosome	GO:0006887: exocytosis	GO:0150077: regulation of neuroinflammatory response	GO:0006887: exocytosis	GO:0150077: regulation of neuroinflammatory response	GO:0150077: regulation of neuroinflammatory response		GO:1904707	positive regulation of vascular smooth muscle cell proliferation
	GO:0150077: regulation of neuroinflammatory response			GO:0006334: nucleosome assembly	GO:0005576: extracellular region	GO:0006335: DNA replication-dependent nucleosome assembly	GO:0045055: regulated exocytosis		GO:0150077	regulation of neuroinflammatory response
	GO:0006887: exocytosis						GO:0021514: ventral spinal cord interneuron differentiation		GO:0006334	nucleosome assembly
	GO:0030228: lipoprotein particle receptor activity
